# MetaSTAARlite: An all-in-one tool for biobank-scale whole-genome sequencing meta-analysis

**DOI:** 10.1101/2025.06.05.25328973

**Authors:** Yohhan Kumarasinghe, Jacob Williams, Yuxin Yuan, Haoyu Zhang, Zilin Li, Xihao Li

## Abstract

Biobank-scale sequencing studies have enabled the analysis of rare variants contributing to complex traits. We introduce MetaSTAARlite, a scalable and resource-efficient summary statistics-based pipeline for functionally-informed rare variant meta-analysis in both the coding and noncoding genome, bypassing the data-sharing restrictions of pooled analysis using individual-level data across multiple biobanks. Using the sequencing data of UK Biobank and the All of Us Research Program, we demonstrate that MetaSTAARlite’s computation time, memory, and storage requirements scale linearly with sample size, while producing results highly concordant with those of a pooled analysis.
