## Supplementary Tables for "MetaSTAARlite: An all-in-one tool for biobank-scale whole-genome sequencing meta-analysis"

### Sheet: Supplementary Table 1
Supplementary Table 1. Benchmarking of MetaSTAARlite (v0.9.7), MetaSTAAR (v0.9.6.3), and Raremetal2 (v1.0.3) for missense variants in TTN. Summary of the variant number, computation time (in seconds), and peak memory usage (in Gigabytes) for MetaSTAARlite, MetaSTAAR, and Raremetal2 across different sample sizes. For Raremetal2, memory usage was estimated based on the DNAnexus instance specificati…
Sample size	Variant number	MetaSTAARlite		MetaSTAAR				Raremetal2
		Computation time (sec)	Peak memory usage (GB)	Computation time (sec)	Time Ratio to MetaSTAARlite	Peak memory usage (GB)	Memory Ratio to MetaSTAARlite	DNAnexus instance type	Computation time (sec)	Time Ratio to MetaSTAARlite	Peak memory usage (GB)	Memory Ratio to MetaSTAARlite
50K	8153	23.407	0.090332	120.113	5.1315	24.9728	276.455	mem3_ssd1_v2_x4	2940	125.603	32	354.249
100K	11749	25.706	0.18916	233.606	9.08761	52.6222	278.188	mem3_ssd1_v2_x16	11700	455.147	128	676.675
150K	14210	28.048	0.301367	375.677	13.3941	92.1286	305.702	mem3_ssd1_v2_x32	25080	894.181	256	849.462
200K	16133	30.85	0.391895	557.84	18.0823	122.834	313.438	mem3_ssd1_v2_x48	39720	1287.52	384	979.855
250K	17871	33.986	0.363965	776.639	22.8517	153.541	421.856	mem3_ssd1_v2_x64	63900	1880.19	512	1406.73
300K	19428	39.282	0.554199	942.503	23.9933	184.246	332.455	mem3_ssd1_v2_x96	86640	2205.59	768	1385.78
350K	20783	41.889	0.717285	1208.44	28.8486	214.956	299.68	-	-	-	-	-
400K	21961	44.164	0.690918	1438.28	32.5667	245.658	355.553	-	-	-	-	-
446K	22994	48.816	0.915234	1660.57	34.0168	273.849	299.212	-	-	-	-	-

### Sheet: Supplementary Table 2
Supplementary Table 2. Benchmarking of MetaSTAARlite (v0.9.7) and Raremetal2 (v1.0.3) for meta-analysis of missense variants in TTN. Summary of the number of rare variants, computation time (in seconds), and peak memory usage (in Gigabytes) for MetaSTAARlite, alongside results for Raremetal2 across increasing sample sizes. All Raremetal2 analyses were performed on the DNAnexus mem3_ssd1_v2_x2 ins…
Sample Size	Rare variant number	MetaSTAARlite		Raremetal2
		Computation time (sec)	Peak memory usage (GB)	Computation time (sec)	Time Ratio to MetaSTAARlite
50K	8082	33.595	1.98506	1560	46.4355
100K	11678	86.429	4.10147	4200	48.5948
150K	14139	145.19	6.00371	7500	51.6565
200K	16062	204.281	7.7416	10800	52.8684
250K	17800	268.016	9.50264	14100	52.6088
300K	19357	345.156	11.2332	17580	50.9335
350K	20712	415.251	12.8567	-	-
400K	21890	505.048	14.3574	-	-
446K	22923	565.73	15.7416	-	-

### Sheet: Supplementary Table 3
Supplementary Table 3. Individual and integrative variant functional annotations used in the MetaSTAARlite. Each annotation Principal Component (aPC) is the first PC calculated from the set of individual functional annotations that measure similar biological function. These aPCs are then transformed into the PHRED-scaled scores (-10*log10(rank/total)) for each variant across the genome. For aPC-L…
	Annotation type	Individual annotation scores used to calculate annotation PCs
annotation PCs (aPCs)	aPC-EpigeneticActive	EncodeH3K4me1.max, EncodeH3K4me2.max, EncodeH3K4me3.max, EncodeH3K9ac.max, EncodeH3K27ac.max, EncodeH4K20me1.max, EncodeH2AFZ.max
	aPC-EpigeneticRepressed	EncodeH3K9me3.max, EncodeH3K27me3.max
	aPC-EpigeneticTranscription	EncodeH3K36me3.max, EncodeH3K79me2.max
	aPC-Conservation	GerpN, priPhCons, mamPhCons, verPhCons, priPhyloP, mamPhyloP, verPhyloP
	aPC-Protein	SIFTval, PolyPhenVal, Grantham, Polyphen2_HDIV_score, Polyphen2_HVAR_score, MutationTaster_score, MutationAssessor_score
	aPC-LocalDiversity (+/-)	bStatistic, RecombinationRate, NucleotideDiversity, Freq100bp, Rare100bp, Sngl100bp, Freq1000bp, Rare1000bp, Sngl1000bp, Freq10000bp, Rare10000bp, Sngl10000bp
	aPC-TF	RemapOverlapTF, RemapOverlapCL
	aPC-Mappability	umap_k100, bismap_k100, umap_k50, bismap_k50, umap_k36, bismap_k36, umap_k24, bismap_k24
Integrative scores	CADD
	LINSIGHT
	FATHMM-XF
	MetaSVM

### Sheet: Supplementary Table 4
Supplementary Table 4. Storage requirements in Gigabytes (GB) for the gene-centric coding functional categories (putative loss-of-function, missense, disruptive missense, synonymous, and putative-loss-of-function with disruptive missense), gene-centric noncoding functional categories (upstream, downstream, UTR, promoter CAGE, promoter DHS, enhancer CAGE, enhancer DHS), and noncoding RNA meta-anal…
Sample Size	Storage Unit	Annotations Included?	Gene-Centric Coding Storage Size in GB (5 Functional Categories)	Gene-Centric Noncoding Storage Size in GB (7 Functional Categories)	Noncoding RNA Storage Size in GB
n = 31,685	Variant-Level Summary Statistics	Yes	0.529064	2.45302	0.169053
	Variant-Level Summary Statistics	No	0.380724	1.74047	0.125278
	Sparse LD Matrix	N/A	0.0360931	0.384492	0.0253943
	Overall Summary Statistics	Yes	0.565157	2.83751	0.194447
n = 63,370	Variant-Level Summary Statistics	Yes	0.75657	3.50692	0.238628
	Variant-Level Summary Statistics	No	0.553092	2.55817	0.180399
	Sparse LD Matrix	N/A	0.0625518	0.74959	0.0480732
	Overall Summary Statistics	Yes	0.819121	4.25651	0.286701
n = 95,055	Variant-Level Summary Statistics	Yes	0.925606	4.29846	0.29019
	Variant-Level Summary Statistics	No	0.682752	3.18359	0.22193
	Sparse LD Matrix	N/A	0.0855081	1.08763	0.0692674
	Overall Summary Statistics	Yes	1.01111	5.38609	0.359458
n = 190,110	Variant-Level Summary Statistics	Yes	1.27637	6.02087	0.397556
	Variant-Level Summary Statistics	No	0.955593	4.56533	0.309882
	Sparse LD Matrix	N/A	0.153006	2.2952	0.13665
	Overall Summary Statistics	Yes	1.42937	8.31607	0.534207

### Sheet: Supplementary Table 5
Supplementary Table 5. Gene-centric meta-analysis results of total cholesterol using a 1:2:3 partition of UK Biobank data (n = 190,110, n1 = 31,685, n2 = 63,370, n3 = 95,055) for coding functional categories (putative loss-of-function, missense, disruptive missense, synonymous, and putative-loss-of-function with disruptive missense). Results for the significant genes using different functional ca…
Gene	Chromosome no.	Category	No. of SNVs	SKAT-MS	Burden-MS	ACAT-V-MS	MetaSTAAR-O	STAAR-O-Pooled
PCSK9	1	Putative-loss-of-function	27	7.22893e-37	3.86125e-58	8.44787e-31	2.34458e-57	2.39678e-57
APOB	2	Putative-loss-of-function	66	2.80106e-60	2.31334e-112	1.76315e-64	2.14411e-116	2.59051e-116
NPC1L1	7	Putative-loss-of-function	398	0.02024	1.07155e-09	0.00219734	3.62258e-09	4.79426e-09
ABCA1	9	Putative-loss-of-function	625	8.215e-07	2.14216e-29	3.69583e-19	2.81708e-36	3.89406e-36
LDLR	19	Putative-loss-of-function	26	1.21446e-10	0.460996	4.94683e-08	5.67613e-12	7.56198e-17
PCSK9	1	Missense	395	2.37146e-42	1.72786e-67	1.13472e-32	2.23782e-80	3.35013e-80
ANGPTL3	1	Missense	186	0.0227434	0.00814721	2.7196e-14	9.71445e-14	1.20792e-13
SYPL2	1	Missense	133	6.1551e-10	1.17161e-08	3.74786e-09	1.58689e-09	2.3027e-09
DOCK7	1	Missense	978	0.0271463	0.0584008	6.45078e-14	2.24154e-13	2.78888e-13
APOB	2	Missense	2114	1.2186e-41	0.764919	1.97726e-51	1.21277e-51	1.53746e-51
ABCG5	2	Missense	389	2.96362e-09	4.67571e-16	1.34821e-06	2.70476e-16	3.33067e-16
ABCG8	2	Missense	562	1.43718e-08	0.000105035	1.60506e-06	5.86288e-08	9.81925e-08
FGB	4	Missense	204	1.88916e-13	8.32606e-10	2.96856e-13	3.24407e-13	4.80282e-13
SLC22A3	6	Missense	279	1.47704e-07	0.00299362	1.56995e-11	3.31684e-11	2.92215e-11
NPC1L1	7	Missense	641	7.4668e-05	2.65346e-08	4.39627e-07	6.61138e-12	9.71423e-12
SNX8	7	Missense	288	2.23238e-07	0.000323029	6.07954e-10	1.9813e-09	1.29555e-09
ABCA1	9	Missense	956	2.07421e-08	3.72578e-26	1.19421e-08	6.09799e-28	7.9838e-28
JAK2	9	Missense	523	0.0139235	0.0341056	4.04542e-19	1.54196e-19	2.15585e-19
ASAH2B	10	Missense	156	2.10745e-07	4.12555e-05	2.62109e-07	3.40358e-07	4.01299e-07
A1CF	10	Missense	226	1.68152e-07	1.33212e-05	2.32325e-07	3.0271e-07	3.55193e-07
APOA1	11	Missense	161	7.38062e-07	0.000564798	1.91568e-07	3.12846e-07	4.91809e-07
LCAT	16	Missense	194	0.23423	0.00200383	0.000221636	2.53772e-10	1.79676e-08
LIPG	18	Missense	283	3.53881e-17	8.86248e-10	1.10109e-16	8.86035e-17	4.73659e-11
LDLR	19	Missense	483	3.4905e-10	3.3288e-20	4.23628e-17	7.67266e-66	5.5862e-12
TOMM40	19	Missense	173	1.10756e-09	3.92387e-08	2.58848e-08	4.30136e-09	2.15882e-66
APOE	19	Missense	199	1.82191e-12	0.0648627	1.14354e-07	2.0548e-12	2.93997e-09
CLPTM1	19	Missense	351	1.88258e-13	3.24364e-07	8.46682e-12	8.72635e-14	3.28648e-12
MARK4	19	Missense	1849	7.71947e-28	0.000760434	2.43796e-32	3.07013e-37	9.14824e-14
NKPD1	19	Missense	299	1.19612e-33	1.91602e-15	4.59729e-33	3.09099e-33	2.08745e-37
FCGRT	19	Missense	198	2.49572e-07	9.13004e-08	5.45077e-07	6.00327e-08	2.10747e-33
PPARA	22	Missense	194	1.61216e-08	2.83177e-06	2.292e-08	2.99326e-08	2.78791e-08
USP24	1	Synonymous	461	1.04309e-09	0.026897	6.82866e-08	4.95372e-09	4.96242e-09
APOB	2	Synonymous	855	3.21689e-18	1.13511e-05	1.86574e-16	9.61149e-24	1.68519e-23
SLC22A3	6	Synonymous	138	4.91835e-14	8.8886e-11	5.63925e-14	7.52731e-14	7.83817e-14
SMARCA4	19	Synonymous	519	3.08992e-21	0.0106955	1.04807e-19	1.63301e-20	6.46218e-08
DOCK6	19	Synonymous	578	5.32233e-06	0.484252	2.05921e-06	3.0716e-07	1.58566e-20
CD3EAP	19	Synonymous	103	6.35303e-10	2.25321e-07	3.88285e-14	1.44218e-13	1.41442e-13
ERCC1	19	Synonymous	267	6.53541e-10	7.96454e-06	7.63381e-14	2.90323e-13	2.84994e-13
PCSK9	1	Disruptive Missense	93	1.08219e-34	8.50158e-61	3.08242e-33	3.36233e-60	8.44468e-60
APOB	2	Disruptive Missense	63	1.38245e-30	1.96031e-30	3.51064e-53	1.05239e-52	1.33413e-52
FGB	4	Disruptive Missense	78	1.71642e-13	3.2366e-13	1.85289e-13	2.06613e-13	3.03313e-13
NPC1L1	7	Disruptive Missense	361	0.0262717	3.62184e-08	0.00209622	1.01832e-07	1.24362e-07
ABCA1	9	Disruptive Missense	577	8.76781e-07	1.01488e-26	3.17678e-14	5.76976e-34	9.72772e-34
JAK2	9	Disruptive Missense	159	4.66504e-21	2.81616e-05	3.66065e-20	1.47178e-20	2.05875e-20
APOA1	11	Disruptive Missense	15	4.60823e-08	4.74874e-07	4.39478e-08	6.45427e-08	1.01452e-07
SCARB1	12	Disruptive Missense	77	2.26018e-06	1.58123e-08	0.00011033	2.65689e-08	4.09807e-09
LCAT	16	Disruptive Missense	138	0.00635742	6.05892e-12	3.17097e-07	2.4851e-11	1.37294e-11
LDLR	19	Disruptive Missense	256	9.75388e-21	2.09021e-67	2.66087e-34	6.16491e-67	1.7284e-67
PCSK9	1	Putative-loss-of-function and disruprive missense	120	9.83562e-43	3.27161e-106	3.85755e-33	2.4589e-105	7.36266e-105
APOB	2	Putative-loss-of-function and disruprive missense	129	1.70568e-34	0.483777	3.74737e-53	1.12482e-52	1.42595e-52
ABCG5	2	Putative-loss-of-function and disruprive missense	134	0.000269448	7.53371e-09	0.00137576	2.72855e-08	3.22243e-08
ABCG8	2	Putative-loss-of-function and disruprive missense	186	0.00106772	6.61831e-08	0.000600786	2.52389e-07	2.50787e-07
FGB	4	Putative-loss-of-function and disruprive missense	92	1.73841e-13	2.89406e-13	1.89708e-13	2.10054e-13	3.06644e-13
JAK2	9	Putative-loss-of-function and disruprive missense	191	5.09686e-21	5.06624e-05	4.00062e-20	1.75431e-20	2.47162e-20
APOA1	11	Putative-loss-of-function and disruprive missense	20	4.48636e-08	5.70474e-08	4.39916e-08	5.09434e-08	7.76711e-08
SCARB1	12	Putative-loss-of-function and disruprive missense	94	2.26861e-06	2.68454e-09	0.000112763	5.88454e-09	4.34505e-07
LCAT	16	Putative-loss-of-function and disruprive missense	151	0.00418876	2.27511e-12	5.00934e-07	7.13463e-12	4.83802e-10
LDLR	19	Putative-loss-of-function and disruprive missense	281	5.80274e-22	4.25619e-66	1.5947e-38	1.30598e-65	3.76056e-66

### Sheet: Supplementary Table 6
Supplementary Table 6. Gene-centric meta-analysis results of total cholesterol using a 1:2:3 partition of UK Biobank data (n = 190,110, n1 = 31,685, n2 = 63,370, n3 = 95,055) for noncoding functional categories (upstream, downstream, UTR, promoter CAGE, promoter DHS, enhancer CAGE, enhancer DHS). Promoter CAGE and promoter DHS are the promoters with overlap of Cap Analysis of Gene Expression (CAG…
Gene	Chromosome no.	Category	No. of SNVs	SKAT-MS	Burden-MS	ACAT-V-MS	MetaSTAAR-O	STAAR-O-Pooled
PCSK9	1	UTR	402	0.0754346	0.43148	1.02316e-09	3.74211e-09	4.76941e-09
HS1BP3	2	UTR	2997	0.0315824	0.00641863	2.59378e-17	8.79102e-17	8.3745e-17
COL4A3BP	5	UTR	2705	1.58221e-08	0.224564	0.00311811	3.52106e-08	5.67183e-08
ZPR1	11	UTR	925	3.39237e-08	0.0108965	7.53685e-08	1.05462e-07	5.99131e-08
APOA5	11	UTR	173	1.53545e-09	6.58316e-05	1.99488e-09	2.44578e-09	3.58229e-09
LCAT	16	UTR	202	0.00182947	0.000142345	2.59328e-08	4.55958e-08	6.18775e-08
EIF5A	17	UTR	482	7.44035e-10	0.202934	1.83121e-17	3.43658e-17	6.75912e-17
ILF3	19	UTR	1816	3.62921e-22	3.14704e-06	1.99491e-14	4.1141e-21	3.56414e-21
SMARCA4	19	UTR	1767	1.05748e-11	3.5319e-06	2.82529e-12	2.06501e-14	2.59792e-14
MAU2	19	UTR	768	7.34579e-09	0.30311	6.36468e-09	1.19634e-08	1.34565e-08
GATAD2A	19	UTR	1456	9.53136e-20	0.00384831	1.58814e-18	3.90087e-19	5.34334e-19
BCL3	19	UTR	142	5.05693e-07	0.70009	2.58122e-12	7.89846e-12	1.21448e-11
RELB	19	UTR	218	7.58952e-09	8.79574e-07	9.79068e-08	2.04289e-08	2.79776e-08
LDLR	19	Upstream	178	1.22357e-12	0.850901	5.61041e-12	2.26918e-12	2.56417e-12
TRMU	22	Upstream	264	3.00185e-08	0.00446776	5.98511e-08	5.03925e-08	5.21659e-08
KIAA1324	1	Downstream	195	9.408e-07	4.19738e-07	4.61002e-06	3.43828e-07	3.44695e-07
CYB561D1	1	Downstream	235	7.99312e-08	0.560129	3.31779e-08	3.97593e-08	5.33555e-08
AMIGO1	1	Downstream	228	8.56021e-10	0.0319997	4.21277e-08	8.03208e-09	9.29713e-09
APOA5	11	Downstream	65	2.01826e-10	6.02862e-10	2.41483e-10	2.49366e-10	2.55346e-10
ASGR2	17	Downstream	311	4.86311e-19	0.00909488	1.22955e-31	4.08418e-31	9.35404e-31
C19orf38	19	Downstream	172	8.08671e-10	0.308425	2.49868e-06	3.79276e-09	3.16053e-09
BCL3	19	Downstream	238	1.65618e-16	1.96219e-08	8.86875e-16	8.88178e-16	1.11022e-15
BCAM	19	Downstream	276	2.59449e-48	0.0034496	1.04041e-46	1.21738e-47	6.21316e-47
TOMM40	19	Downstream	314	1.14894e-10	4.42702e-13	5.42003e-09	1.89426e-12	2.15539e-12
AMPD2	1	Promoter (CAGE)	341	1.85586e-09	0.000187781	1.40789e-06	9.36174e-09	1.10408e-08
USP24	1	Promoter (CAGE)	510	0.00333891	0.0322437	7.78465e-11	2.51764e-10	1.88504e-10
ABCG5	2	Promoter (CAGE)	99	1.78994e-07	6.2427e-08	4.97354e-07	3.93953e-08	7.1985e-08
APOA5	11	Promoter (CAGE)	36	1.02803e-09	1.36419e-08	1.06894e-09	1.48549e-09	2.16651e-09
QTRT1	19	Promoter (CAGE)	109	8.99763e-06	0.214146	2.15606e-07	3.22365e-07	2.76339e-07
SMARCA4	19	Promoter (CAGE)	346	3.91015e-10	6.60143e-11	7.90868e-13	2.51751e-16	2.80252e-16
LDLR	19	Promoter (CAGE)	388	6.53399e-07	0.501228	2.66726e-13	3.13416e-13	3.01092e-13
APOE	19	Promoter (CAGE)	342	3.41347e-10	0.521895	1.637e-07	6.96001e-10	1.11913e-09
ANGPTL3	1	Promoter (DHS)	136	0.00544289	0.0467874	5.79605e-14	1.72307e-13	8.34888e-14
AMPD2	1	Promoter (DHS)	765	4.77252e-09	0.00738741	2.58428e-06	2.16421e-08	2.51414e-08
MYBPHL	1	Promoter (DHS)	621	2.61289e-10	1.18512e-06	1.77412e-08	1.33494e-09	1.67023e-09
USP24	1	Promoter (DHS)	716	0.00263306	0.739855	1.27544e-10	4.58382e-10	3.43758e-10
LDAH	2	Promoter (DHS)	541	0.170879	0.828881	4.95046e-08	1.56356e-07	1.85025e-07
APOA5	11	Promoter (DHS)	631	4.4778e-10	0.00388058	9.05533e-10	7.56406e-10	7.63871e-10
LCAT	16	Promoter (DHS)	479	0.0732092	0.0301918	8.81228e-08	2.08607e-07	2.84746e-07
ATG4D	19	Promoter (DHS)	908	1.31033e-13	0.492258	1.98797e-11	7.74603e-13	5.52003e-13
SMARCA4	19	Promoter (DHS)	786	4.01151e-10	5.70571e-06	1.52365e-12	3.93241e-12	4.17999e-12
LDLR	19	Promoter (DHS)	780	0.000197057	0.00531102	1.3287e-11	3.3473e-11	3.82012e-11
TMEM161A	19	Promoter (DHS)	514	4.02549e-09	0.00302229	3.01099e-10	7.8667e-10	9.43354e-10
IGSF23	19	Promoter (DHS)	610	2.59278e-50	9.10386e-08	8.01935e-49	7.72292e-50	9.18695e-50
TOMM40	19	Promoter (DHS)	562	1.09635e-16	2.1398e-09	1.63845e-10	1.64535e-16	1.07648e-16
APOE	19	Promoter (DHS)	530	7.97717e-11	0.772056	2.94546e-07	8.23044e-11	1.40525e-10
APOC1	19	Promoter (DHS)	810	5.27775e-14	0.000445428	1.24865e-10	1.07797e-17	1.46303e-17
CLPTM1	19	Promoter (DHS)	666	2.03323e-09	0.0616461	2.59455e-11	7.92313e-11	9.00719e-11
RELB	19	Promoter (DHS)	544	1.28499e-16	1.90074e-07	8.49317e-21	3.12639e-21	9.72049e-21
AMPD2	1	Enhancer (CAGE)	498	1.79318e-09	1.94202e-05	1.74207e-06	9.08595e-09	1.09053e-08
USP24	1	Enhancer (CAGE)	579	0.00157497	0.24494	8.69768e-11	2.18111e-10	1.69681e-10
ABCG5	2	Enhancer (CAGE)	162	2.88553e-07	2.07667e-07	7.52045e-07	1.34125e-07	2.45342e-07
APOA5	11	Enhancer (CAGE)	32	1.05873e-09	2.31909e-08	1.00902e-09	1.48847e-09	2.17599e-09
EIF5A	17	Enhancer (CAGE)	816	2.99679e-09	0.333063	1.94445e-17	4.13049e-17	8.1807e-17
QTRT1	19	Enhancer (CAGE)	112	7.99181e-06	0.226326	2.15601e-07	3.15445e-07	2.70345e-07
SMARCA4	19	Enhancer (CAGE)	596	5.67583e-10	7.371e-09	1.47709e-12	3.74245e-12	4.02345e-12
LDLR	19	Enhancer (CAGE)	393	1.15607e-15	0.0241156	4.72639e-17	6.53244e-17	5.93207e-17
FCGRT	19	Enhancer (CAGE)	454	1.40392e-07	0.000203718	8.49234e-07	3.3215e-07	3.65715e-07
PCSK9	1	Enhancer (DHS)	854	4.90626e-16	9.11901e-11	5.39611e-31	1.86778e-30	1.77754e-30
AMPD2	1	Enhancer (DHS)	1380	1.47165e-13	0.122865	4.8883e-06	1.62836e-12	1.47993e-12
USP24	1	Enhancer (DHS)	2956	2.33819e-06	0.0969884	2.36993e-28	5.84504e-28	7.56323e-28
LAPTM4A	2	Enhancer (DHS)	862	0.032357	0.0914422	9.84405e-13	3.93996e-12	3.02158e-12
LDAH	2	Enhancer (DHS)	845	0.0272533	0.066856	8.98141e-08	2.7544e-07	3.25944e-07
APOB	2	Enhancer (DHS)	1614	3.30657e-14	0.239187	1.80254e-20	4.90672e-20	1.06257e-19
PPARG	3	Enhancer (DHS)	3276	0.000414735	0.164888	5.35019e-09	1.36238e-08	1.69629e-08
GCNT4	5	Enhancer (DHS)	3208	3.41579e-10	0.235383	0.000871208	3.67094e-09	3.96291e-09
SLC22A3	6	Enhancer (DHS)	3914	2.77728e-08	0.0177313	1.01719e-08	2.33561e-09	2.19458e-09
ABCA1	9	Enhancer (DHS)	4088	1.35112e-10	0.493228	1.18896e-11	6.88338e-15	5.55112e-15
VMO1	17	Enhancer (DHS)	1050	3.15892e-08	0.0428373	3.69206e-06	2.70198e-08	2.38237e-08
DYM	18	Enhancer (DHS)	3506	1.17245e-18	5.83628e-05	2.95677e-25	3.66909e-25	9.53301e-25
ATG4D	19	Enhancer (DHS)	789	9.52207e-13	0.344189	1.52737e-11	4.46754e-12	3.37363e-12
KRI1	19	Enhancer (DHS)	5629	1.11762e-12	0.299195	2.9503e-06	2.17071e-12	5.24669e-12
SLC44A2	19	Enhancer (DHS)	4933	2.14597e-24	0.06963	1.46568e-15	2.55403e-24	1.99328e-24
ILF3	19	Enhancer (DHS)	2465	5.16616e-08	0.000669254	0.000280747	2.62468e-07	3.31738e-07
SMARCA4	19	Enhancer (DHS)	5056	1.01133e-12	0.848672	8.87096e-12	2.38964e-12	2.61047e-12
LDLR	19	Enhancer (DHS)	1575	3.60501e-15	0.131449	2.4116e-16	3.96394e-17	3.53832e-17
SPC24	19	Enhancer (DHS)	3406	2.1178e-18	0.422687	1.86419e-10	3.96038e-18	3.32918e-18
NDUFA13	19	Enhancer (DHS)	4131	4.75539e-13	1.73005e-05	5.25832e-18	1.37166e-17	1.78352e-17
ZNF180	19	Enhancer (DHS)	2476	1.62707e-07	0.55116	5.27877e-12	1.73845e-11	2.33022e-11
IGSF23	19	Enhancer (DHS)	527	1.91488e-49	1.31625e-15	5.83345e-49	5.23535e-49	6.53912e-49
PVR	19	Enhancer (DHS)	2393	3.60414e-07	0.838971	1.40777e-18	5.38342e-18	8.00806e-18
NECTIN2	19	Enhancer (DHS)	2734	2.68556e-05	0.562245	4.21328e-09	1.64691e-08	2.09115e-08
TOMM40	19	Enhancer (DHS)	550	3.43352e-09	0.00122204	1.91585e-10	1.70974e-14	1.31006e-14
APOE	19	Enhancer (DHS)	709	1.09767e-10	6.09791e-05	5.58268e-09	3.66574e-10	3.53215e-10
APOC2	19	Enhancer (DHS)	1172	1.54232e-11	3.25555e-05	2.63797e-07	6.1533e-12	1.00036e-11
RELB	19	Enhancer (DHS)	1273	1.46318e-10	7.63526e-05	1.97903e-20	6.15156e-20	2.03799e-19
MIR4748	19	ncRNA	17	5.35976e-08	5.42643e-07	4.91145e-08	7.3112e-08	7.26598e-08
RN7SL192P	19	ncRNA	60	5.67013e-21	4.36115e-18	4.33675e-20	9.33764e-21	1.22531e-20

### Sheet: Supplementary Table 7
Supplementary Table 7. Correlation (Pearson R squared) of log10-transformed MetaSTAAR-O P values from the meta-analysis of total cholesterol using a 1:2:3 partition of UK Biobank data (n1 = 31,685, n2 = 63,370, n3 = 95,055) with log10-transformed STAAR-O P values from the analysis of pooled individual-level data from the UK Biobank (n = 190,110) for (A) gene-centric coding analysis of five functi…
A. Gene-centric coding analysis	Total Cholestrerol (r2)
5e-07	0.999938
2.5e-06	0.999938
1e-05	0.999938
0.0001	0.999936
0.001	0.999928
B. Gene-centric noncoding analysis
3.57e-07	0.9997
2.5e-06	0.9997
1e-05	0.9997
0.0001	0.9997
0.001	0.9996
C. ncRNA analysis
2.5e-06	1
1e-05	0.9999
0.0001	0.9999
0.001	0.9991

### Sheet: Supplementary Table 8
Supplementary Table 8. Storage requirements in Gigabytes (GB) for the gene-centric coding functional categories (putative loss-of-function, missense, disruptive missense, synonymous, and putative-loss-of-function with disruptive missense) meta-analysis of WES data from UK Biobank and the exome callset of the short read WGS data from All of Us. Overall storage requirements are subdivided into stor…
Sample Size	Storage Unit	Storage Unit	Annotations Included?	Gene-Centric Coding Storage Size in GB (5 Functional Categories)
UK Biobank	n = 446,933	Variant-Level Summary Statistics	Yes	1.65772
		Variant-Level Summary Statistics	No	1.25908
		Sparse LD Matrix	N/A	0.281274
		Overall Summary Statistics	Yes	1.93899
All of Us*	n = 94,532	Variant-Level Summary Statistics	Yes	1.16426
		Variant-Level Summary Statistics	No	0.866334
		Sparse LD Matrix	N/A	0.0213103
		Overall Summary Statistics	Yes	1.18557

### Sheet: Supplementary Table 9
Supplementary Table 9. Gene-centric meta-analysis results of total cholesterol of WES data from UK Biobank (n = 446,933) and exome callset of the short read WGS data from All of Us (n = 94,532). Results for the significant genes using different functional categories (putative loss-of-function, missense, disruptive missense, synonymous, and putative-loss-of-function with disruptive missense) are p…
Gene	Chromosome no.	Category	No. of SNVs	SKAT-MS	Burden-MS	ACAT-V-MS	MetaSTAAR-O
PCSK9	1	Putative-loss-of-function	45	4.11545e-135	1.78087e-217	1.3673e-74	1.98587e-216
ANGPTL3	1	Putative-loss-of-function	36	7.21528e-05	2.64146e-10	1.55582e-06	9.83135e-10
APOB	2	Putative-loss-of-function	138	9.23393e-136	1.36416e-267	1.28726e-122	9.67574e-284
ABCG5	2	Putative-loss-of-function	44	4.78523e-08	1.66551e-12	4.34034e-06	7.17926e-12
ABCG8	2	Putative-loss-of-function	68	6.6062e-08	1.82087e-11	1.19403e-07	8.80078e-11
STAB1	3	Putative-loss-of-function	173	0.00418863	3.04533e-09	0.0499551	1.48026e-08
ALB	4	Putative-loss-of-function	37	1.75488e-12	2.48092e-15	3.68104e-08	1.44329e-15
TRIM40	6	Putative-loss-of-function	21	2.22132e-07	7.14965e-07	2.05833e-07	2.80106e-07
ABCA1	9	Putative-loss-of-function	85	0.0407467	4.92239e-15	3.05428e-21	3.5157e-22
GAS6	13	Putative-loss-of-function	33	0.0029789	4.88154e-08	4.87941e-08	7.29603e-08
ASGR1	17	Putative-loss-of-function	31	6.24717e-05	2.78076e-10	0.000220325	1.52633e-09
LIPG	18	Putative-loss-of-function	33	2.33668e-05	3.48484e-09	0.000607522	1.3087e-08
LDLR	19	Putative-loss-of-function	48	3.00028e-27	0.00181696	2.74342e-18	9.66842e-31
CELSR2	1	Missense	2422	3.79391e-16	0.245259	3.64571e-10	2.22045e-15
EVI5	1	Missense	610	0.000619237	0.0239384	8.28434e-08	2.54925e-07
PCSK9	1	Missense	668	4.49058e-95	1.03407e-149	1.10256e-75	2.32753e-182
ANGPTL3	1	Missense	346	2.22937e-05	2.55221e-07	9.49713e-39	3.38118e-38
SYPL2	1	Missense	242	1.26852e-15	3.52866e-06	4.77019e-16	6.66134e-16
DOCK7	1	Missense	1820	7.13857e-07	8.58539e-05	2.43866e-38	8.50031e-38
PGM1	1	Missense	619	0.0292465	0.151975	1.19205e-09	1.25482e-09
AMIGO1	1	Missense	251	5.2768e-12	1.42643e-07	6.73814e-12	8.61078e-12
APOB	2	Missense	3836	1.12555e-91	0.312938	2.96768e-118	2.00747e-118
GCKR	2	Missense	571	8.14421e-05	1.02399e-07	0.00294357	4.88139e-07
ABCG5	2	Missense	644	5.96663e-30	1.08027e-45	2.8191e-25	7.64285e-48
ABCG8	2	Missense	958	9.8486e-30	6.7213e-14	3.42519e-25	4.38073e-29
SF3B1	2	Missense	367	0.0203096	0.000850564	1.06188e-07	2.31518e-08
STAB1	3	Missense	2329	1.17325e-05	1.63541e-14	0.00140786	3.93019e-14
SLC33A1	3	Missense	400	8.93364e-09	0.000957935	7.68068e-09	1.18556e-08
UGT2B7	4	Missense	499	3.74803e-12	9.90311e-09	1.20335e-11	3.26406e-13
ALB	4	Missense	498	0.0020759	1.86233e-06	0.00320234	1.3807e-07
FGB	4	Missense	395	1.05888e-24	7.6847e-16	1.87577e-24	1.91236e-24
ANKDD1B	5	Missense	480	5.31743e-08	0.0360922	2.03584e-10	4.64116e-10
SLC22A3	6	Missense	495	1.93667e-12	0.00559513	8.56097e-20	1.47898e-19
IGF2R	6	Missense	2031	1.86279e-10	0.414373	8.23009e-06	1.03379e-09
PLG	6	Missense	631	8.59382e-10	0.00116407	3.40049e-08	3.81623e-09
TAP2	6	Missense	571	9.97783e-11	0.000942807	1.68739e-10	1.45487e-10
C6orf10	6	Missense	395	6.79222e-06	0.000226191	2.15182e-10	7.28146e-10
NPC1L1	7	Missense	1158	1.41283e-07	5.2839e-22	6.10896e-10	3.64887e-40
SNX8	7	Missense	508	2.13605e-14	1.0257e-07	4.09068e-18	1.35634e-17
ABCA1	9	Missense	1772	2.94042e-16	2.03374e-55	4.85042e-22	8.60329e-66
ASAH2B	10	Missense	250	8.6412e-20	1.38159e-13	1.72749e-18	3.89562e-19
A1CF	10	Missense	463	2.40532e-19	4.35086e-14	1.52259e-18	6.64426e-19
APOA1	11	Missense	273	1.96827e-13	4.84908e-07	1.03402e-13	9.57012e-14
SIK3	11	Missense	934	1.68605e-09	0.0259331	4.37821e-09	4.9873e-09
NR1H4	12	Missense	392	8.35976e-09	4.06673e-13	1.73803e-06	9.48575e-13
SH2B3	12	Missense	710	6.54173e-05	5.60801e-08	1.33185e-07	8.07983e-09
SCARB1	12	Missense	525	0.00252286	8.59655e-08	8.61324e-10	6.16523e-26
LIPC	15	Missense	539	3.06105e-06	1.12031e-09	2.18208e-09	1.41887e-13
LCAT	16	Missense	342	0.00277469	1.30143e-05	1.0831e-09	1.57265e-21
ATXN1L	16	Missense	967	4.3518e-07	0.210884	6.85539e-08	2.05979e-07
IST1	16	Missense	1495	5.17006e-07	0.587792	9.41771e-08	2.91597e-07
ZFHX3	16	Missense	3436	9.60511e-09	0.57951	8.00944e-06	5.03114e-08
ASGR1	17	Missense	286	0.000175456	2.10362e-07	5.99893e-07	3.37367e-07
SHBG	17	Missense	550	2.8641e-10	3.49008e-05	5.05253e-10	5.53284e-10
ABCA6	17	Missense	1338	0.00448234	6.03292e-10	0.0309375	4.25379e-09
SRSF2	17	Missense	119	3.22461e-07	3.38169e-06	2.83033e-10	1.94023e-12
MFSD11	17	Missense	510	0.0433346	0.00445958	3.31743e-09	9.15525e-09
LIPG	18	Missense	504	5.53985e-47	3.16697e-27	4.75044e-43	2.3375e-46
ZNF559-ZNF177	19	Missense	1183	0.0655362	0.0925202	1.23982e-12	4.88387e-12
ZNF177	19	Missense	477	0.152678	0.291659	5.76064e-13	2.28129e-12
ATG4D	19	Missense	555	0.000111163	0.312106	9.66059e-08	1.40505e-07
KRI1	19	Missense	718	9.00381e-12	0.000781396	1.00622e-13	2.63567e-13
LDLR	19	Missense	861	3.15764e-17	8.71821e-88	4.90672e-45	5.88512e-160
DOCK6	19	Missense	2072	7.56269e-13	0.0177856	3.56588e-08	7.46903e-12
TM6SF2	19	Missense	326	2.72502e-05	4.6844e-13	4.26826e-05	1.66533e-14
CEACAM20	19	Missense	486	0.00499662	0.13473	6.13293e-10	1.80636e-09
PVR	19	Missense	362	1.87965e-09	1.02594e-09	4.05805e-09	9.19818e-11
BCL3	19	Missense	375	2.05582e-07	0.0133887	3.95216e-06	8.04535e-08
BCAM	19	Missense	614	3.25708e-08	5.22801e-05	2.66521e-07	3.8355e-11
NECTIN2	19	Missense	541	0.000161047	0.823854	1.77526e-06	4.0784e-07
TOMM40	19	Missense	293	4.53273e-29	1.66398e-27	1.35399e-23	3.21528e-30
APOE	19	Missense	365	1.70453e-28	0.0437782	3.32842e-16	2.33673e-30
CLPTM1	19	Missense	569	5.79752e-26	3.9603e-09	1.76804e-24	1.76201e-25
MARK4	19	Missense	2989	9.05882e-62	0.000583867	1.29338e-70	9.77216e-85
PPP1R37	19	Missense	675	3.51631e-14	0.0126365	1.20727e-14	4.65943e-22
NKPD1	19	Missense	566	8.77083e-72	1.7801e-25	2.57824e-71	2.20598e-71
FCGRT	19	Missense	347	1.3861e-10	7.09356e-13	4.17741e-10	9.32587e-15
PPARA	22	Missense	341	2.47084e-12	3.59025e-08	3.11828e-12	4.30012e-12
PCSK9	1	Synonymous	279	2.53605e-06	0.396412	4.63841e-08	1.43064e-07
MYBPHL	1	Synonymous	153	4.69369e-07	0.653605	3.80237e-07	4.95952e-07
USP24	1	Synonymous	848	9.68935e-28	7.97948e-11	4.92757e-25	4.00229e-27
APOB	2	Synonymous	1561	3.34595e-41	9.5751e-07	3.0243e-35	3.41905e-58
ABCG5	2	Synonymous	279	4.77957e-16	1.02166e-09	3.89634e-15	1.55431e-15
SLC22A3	6	Synonymous	221	8.1158e-36	3.36318e-25	1.23959e-35	1.42278e-35
SLC22A2	6	Synonymous	222	2.65199e-08	0.0586283	5.57435e-07	1.12731e-07
LPA	6	Synonymous	545	0.00023832	0.0387629	1.34209e-07	4.57781e-07
OR13C8	9	Synonymous	110	4.79013e-13	1.19281e-07	4.27931e-13	7.40297e-13
RIPOR1	16	Synonymous	455	9.53637e-06	0.282825	1.74235e-09	4.96944e-09
ZNF19	16	Synonymous	280	6.52683e-08	1.28798e-06	1.08883e-07	1.10926e-07
PHLPP2	16	Synonymous	614	6.72714e-08	2.90851e-06	7.83708e-05	2.88101e-07
EIF3G	19	Synonymous	179	1.35553e-07	3.62199e-05	7.9823e-07	3.94856e-07
DNM2	19	Synonymous	420	1.33819e-08	4.71033e-07	5.40096e-08	3.92079e-08
SMARCA4	19	Synonymous	769	2.03868e-53	2.531e-10	1.31569e-47	5.76769e-53
LDLR	19	Synonymous	359	2.55526e-13	0.00023833	8.13099e-09	1.46128e-12
DOCK6	19	Synonymous	964	7.28535e-09	0.693723	2.36941e-15	6.88338e-15
ZNF224	19	Synonymous	200	1.69987e-08	0.0535956	5.09215e-09	8.03688e-09
BCAM	19	Synonymous	328	3.21443e-08	2.20904e-06	2.87302e-11	6.95162e-11
NECTIN2	19	Synonymous	245	5.62509e-08	0.0389492	3.23994e-06	1.46257e-07
APOC1	19	Synonymous	38	4.24462e-08	0.0316072	3.44726e-08	6.45075e-08
CD3EAP	19	Synonymous	190	4.67251e-19	8.43952e-09	4.8736e-32	1.82549e-31
ERCC1	19	Synonymous	466	2.86019e-20	6.07235e-12	1.06756e-31	4.06449e-31
PCSK9	1	Putative-loss-of-function and disruprive missense	200	2.49572e-125	2.4732e-308	3.25954e-76	1.77582e-307
ANGPTL3	1	Putative-loss-of-function and disruprive missense	69	2.52523e-06	3.82808e-19	1.21647e-09	1.7037e-18
PGM1	1	Putative-loss-of-function and disruprive missense	189	6.38034e-11	0.0456758	1.25912e-10	1.37849e-10
APOB	2	Putative-loss-of-function and disruprive missense	248	6.18312e-77	0.35862	6.55347e-120	1.98259e-119
ABCG5	2	Putative-loss-of-function and disruprive missense	201	2.78282e-10	1.01406e-23	5.08221e-08	4.52238e-23
ABCG8	2	Putative-loss-of-function and disruprive missense	281	4.71079e-08	3.79536e-14	7.59373e-07	1.58318e-13
SF3B1	2	Putative-loss-of-function and disruprive missense	60	3.04951e-09	7.49197e-10	1.37421e-08	1.47334e-09
STAB1	3	Putative-loss-of-function and disruprive missense	987	0.00102617	7.40678e-16	0.0128626	4.44089e-16
SLC33A1	3	Putative-loss-of-function and disruprive missense	108	3.04653e-09	4.49977e-09	2.98045e-09	3.7089e-09
UGT2B7	4	Putative-loss-of-function and disruprive missense	117	4.2095e-12	8.6735e-14	4.56787e-12	3.83027e-13
ALB	4	Putative-loss-of-function and disruprive missense	127	0.00010293	1.27182e-08	1.14591e-06	3.33067e-15
FGB	4	Putative-loss-of-function and disruprive missense	181	9.24571e-25	4.91599e-24	1.08345e-24	1.29354e-24
HMGCR	5	Putative-loss-of-function and disruprive missense	157	9.76398e-05	6.25475e-09	0.000143742	7.25383e-09
TIMD4	5	Putative-loss-of-function and disruprive missense	35	1.36956e-05	3.61141e-08	0.00385072	2.07817e-07
PLG	6	Putative-loss-of-function and disruprive missense	169	6.2626e-09	5.90104e-08	7.88011e-09	1.25095e-08
TRIM40	6	Putative-loss-of-function and disruprive missense	33	2.22241e-07	7.92025e-07	2.05818e-07	2.83381e-07
TAP2	6	Putative-loss-of-function and disruprive missense	280	5.07119e-11	1.45725e-07	8.21136e-11	9.08142e-11
NPC1L1	7	Putative-loss-of-function and disruprive missense	730	2.24445e-06	2.40387e-35	1.07954e-06	4.28492e-37
ABCA1	9	Putative-loss-of-function and disruprive missense	1138	1.14382e-12	1.55703e-71	1.2151e-45	9.90875e-102
JAK2	9	Putative-loss-of-function and disruprive missense	351	0.000101483	0.457659	7.63737e-08	2.24744e-07
APOA1	11	Putative-loss-of-function and disruprive missense	36	2.26318e-14	1.24513e-14	2.2559e-14	1.84297e-14
NR1H4	12	Putative-loss-of-function and disruprive missense	287	8.16497e-07	6.77959e-10	1.07059e-06	2.31143e-09
SCARB1	12	Putative-loss-of-function and disruprive missense	173	1.12117e-22	1.67525e-29	1.4097e-10	5.93765e-29
LIPC	15	Putative-loss-of-function and disruprive missense	280	7.90581e-07	3.75852e-15	3.77819e-05	1.14353e-14
LCAT	16	Putative-loss-of-function and disruprive missense	259	1.34374e-11	4.8526e-26	3.29127e-08	2.01332e-25
ASGR1	17	Putative-loss-of-function and disruprive missense	41	6.10644e-05	2.26704e-10	0.00153249	1.31626e-09
G6PC	17	Putative-loss-of-function and disruprive missense	138	4.26495e-06	4.39734e-09	0.00112157	1.17509e-08
ABCA6	17	Putative-loss-of-function and disruprive missense	647	0.000392274	1.08728e-12	0.0189233	6.01275e-12
LIPG	18	Putative-loss-of-function and disruprive missense	243	0.000557731	1.31782e-18	1.48298e-08	1.6899e-18
LDLR	19	Putative-loss-of-function and disruprive missense	559	8.5328e-42	2.96837e-163	1.05529e-78	2.22954e-163
NECTIN2	19	Putative-loss-of-function and disruprive missense	132	1.0889e-07	0.294168	1.06375e-07	6.23373e-08
APOE	19	Putative-loss-of-function and disruprive missense	108	4.58178e-12	8.32602e-13	6.51283e-11	7.35856e-13
MARK4	19	Putative-loss-of-function and disruprive missense	189	4.75496e-11	1.28926e-10	6.12846e-11	6.94305e-11
PPP1R37	19	Putative-loss-of-function and disruprive missense	51	5.68451e-11	4.14144e-11	5.1623e-11	5.26066e-11
PCSK9	1	Disruptive missense	155	4.63938e-81	1.3729e-134	2.35818e-76	3.13161e-134
ANGPTL3	1	Disruptive missense	33	4.07956e-05	1.47265e-10	0.000457133	4.70395e-10
PGM1	1	Disruptive missense	151	6.42784e-11	0.0200714	1.21013e-10	1.3537e-10
APOB	2	Disruptive missense	110	1.17752e-69	3.6626e-55	5.97803e-120	1.79744e-119
ABCG5	2	Disruptive missense	157	7.95007e-10	4.13678e-17	4.73015e-08	1.30598e-16
ABCG8	2	Disruptive missense	213	0.000129881	9.72019e-08	0.000594921	3.44408e-07
SF3B1	2	Disruptive missense	58	3.02298e-09	7.69658e-10	1.37448e-08	1.50733e-09
STAB1	3	Disruptive missense	814	0.0012257	1.44385e-11	0.0138802	1.00989e-11
SLC33A1	3	Disruptive missense	86	3.01767e-09	4.28576e-09	2.86912e-09	3.6189e-09
SH3TC1	4	Disruptive missense	327	3.86736e-07	8.48176e-07	7.4172e-07	4.32646e-07
UGT2B7	4	Disruptive missense	81	4.17842e-12	9.84589e-15	4.46527e-12	3.88578e-14
FGB	4	Disruptive missense	161	9.18016e-25	6.09843e-24	1.06101e-24	1.31018e-24
HMGCR	5	Disruptive missense	133	9.80859e-05	7.465e-08	0.000143878	1.54761e-07
PLG	6	Disruptive missense	138	6.24395e-09	9.03228e-08	7.84491e-09	1.24941e-08
TAP2	6	Disruptive missense	243	5.07319e-11	3.37622e-07	8.16378e-11	9.05245e-11
NPC1L1	7	Disruptive missense	655	3.31413e-06	3.38614e-31	1.03447e-06	3.37527e-32
ABCA1	9	Disruptive missense	1053	1.28475e-12	2.61459e-63	2.49064e-32	4.71394e-92
JAK2	9	Disruptive missense	287	0.000102355	0.282507	7.63776e-08	2.24738e-07
APOA1	11	Disruptive missense	27	2.30096e-14	5.58858e-14	2.22822e-14	2.86438e-14
NR1H4	12	Disruptive missense	253	8.18339e-07	4.77685e-10	1.06408e-06	1.47446e-09
SCARB1	12	Disruptive missense	140	1.32525e-22	1.36513e-27	1.37266e-10	2.09716e-27
LIPC	15	Disruptive missense	236	7.50131e-07	3.33139e-15	3.66718e-05	1.03251e-14
LCAT	16	Disruptive missense	243	3.51109e-10	3.74138e-23	2.4612e-07	1.4508e-22
ABCA6	17	Disruptive missense	532	0.000675421	9.74748e-10	0.0171819	4.92083e-09
LIPG	18	Disruptive missense	210	0.00149467	5.83962e-14	9.08754e-06	1.29896e-13
LDLR	19	Disruptive missense	512	1.37723e-39	5.64004e-161	2.08111e-67	4.54534e-161
NECTIN2	19	Disruptive missense	101	1.25572e-08	6.53742e-05	5.61607e-08	4.70513e-08
APOE	19	Disruptive missense	87	4.54258e-12	1.09375e-13	6.37694e-11	1.42109e-13
MARK4	19	Disruptive missense	77	4.9064e-11	8.05235e-11	5.49618e-11	6.15152e-11
PPP1R37	19	Disruptive missense	31	5.68093e-11	3.82872e-11	5.16287e-11	4.99705e-11

### Sheet: Supplementary Table 10
Supplementary Table 10. Demographic measures of participants. TC, total cholesterol; n, sample size.
A. By cohort
		age (yrs)			Female	TC (mg/dL, unadjusted)			TC (mg/dL, adjusted for medication use)
		n	Mean	Std	%	n	Mean	Std	n	Mean	Std
UKB Biobank WGS		190110	56.47	8.11	55.03	190110	220.54	44.01	190110	227.64	41.94
UKB Biobank WES		446933	56.53	8.09	54.17	446933	220.13	44.27	446933	227.48	42.08
All of Us		94532	57.2467	15.6868	61.1952	94532	177.523	42.8519	94532	187.504	45.9137
B. By population group
	Population Group	age (yrs)			Female	TC (mg/dL, unadjusted)			TC (mg/dL, adjusted for medication use)
		n	Mean	Std	%	n	Mean	Std	n	Mean	Std
UK Biobank WGS	Asian or Asian British	3966	53.18	8.53	47.5	3966	206.68	42.73	3966	216.64	40.65
	Black or Black British	2809	51.98	8.04	57.89	2809	202.67	42.35	2809	208.84	42.99
	Chinese	584	52.41	7.76	62.16	584	216.68	40.61	584	221.1	40.47
	Mixed	1206	51.67	8.07	63.52	1206	217.49	42.58	1206	222.42	41.56
	White	178800	56.7	8.04	55.08	178800	221.29	43.95	178800	228.35	41.83
	Other Ethnic Group	1786	52.35	8	58.68	1786	211.65	44.24	1786	219.07	42.78
	Do Not Know	278	55.29	8.26	53.96	278	208.4	41.85	278	217.48	41.11
	Prefer Not To Answer	681	56.33	8.28	43.61	681	217.04	45.72	681	224.69	43.55
UK Biobank WES	Asian or Asian British	8590	53.26	8.46	45.77	8590	205.44	43.63	8590	215.91	41.62
	Black or Black British	6821	51.98	8.08	56.97	6821	202.48	42.57	6821	208.84	43.47
	Chinese	1377	52.43	7.69	62.02	1377	214.5	40.1	1377	219.18	39.84
	Mixed	2609	51.83	8.11	62.21	2609	216.83	42.79	2609	222.34	42.12
	White	421524	56.76	8.03	54.24	421524	220.87	44.2	421524	228.18	41.94
	Other Ethnic Group	3939	52.55	8.01	56.77	3939	211.57	44.11	3939	218.95	42.85
	Do Not Know	648	55.15	8.6	53.86	648	209.6	44.28	648	218.49	43.93
	Prefer Not To Answer	1425	56.7	8.12	42.95	1425	215.72	45.42	1425	223.77	42.95
All of Us*	African (AFR)	17250	54.4566	13.7515	65.3565	17250	174.729	42.688	17250	186.161	48.2016
	East Asian (EAS)	1833	49.7436	16.1389	65.1937	1833	184.793	40.8066	1833	190.981	42.5841
	South Asian (SAS)	1165	47.6266	16.2972	52.618	1165	179.356	40.7159	1165	186.298	42.9808
	European (EUR)	61461	59.8676	15.5926	58.6795	61461	177.827	42.4928	61461	188.106	44.6614
	Latino/admixed American ancestry (AMR)	12432	50.3775	14.9847	68.4765	12432	178.651	44.949	12432	186.094	49.1456
	Middle Eastern (MID)	391	50.6112	16.6757	48.3376	391	177.673	46.0447	391	184.376	50.8383
*Population groups for All of Us are the genetically-inferred ancestries provided by All of Us based on variants from gnomAD, the Human Genome Diversity Project, and 1000G. Details at https://support.researchallofus.org/hc/en-us/articles/4614687617556-How-the-All-of-Us-Genomic-data-are-organized-Archived-C2022Q4R13-CDRv7#h_01GY7QYC017WWMXFB0YTT233G1.
